# Effectiveness of a single dose of oral cholera vaccine: findings from epidemiological and genomic surveillance of *Vibrio Cholerae* in the Democratic Republic of the Congo (PICHA7 Program)

**DOI:** 10.1101/2024.12.16.24318874

**Authors:** Christine Marie George, Alves Namunesha, Kelly Endres, Willy Felicien, Presence Sanvura, Jean-Claude Bisimwa, Jamie Perin, Justin Bengehya, Ghislain Maheshe, Cirhuza Cikomola, Lucien Bisimwa, Alain Mwishingo, David A. Sack, Daryl Domman

## Abstract

This study investigated whole-cell oral cholera vaccine (kOCV) single-dose effectiveness and transmission dynamics of *Vibrio cholerae* through 4 years of epidemiological and genomic surveillance in Democratic Republic of the Congo (DRC). Whole genome sequencing was performed on clinical and water *V. cholerae* strains from 200 patient households and found annual bimodal peaks of *V. cholerae* clade AFR10e. 1154 diarrhea patients were enrolled with 342 culture confirmed cholera patients. A large clonal cholera outbreak occurred 18 months after a kOCV campaign of >1 million doses of Euvichol-Plus, likely because of low vaccine coverage in informal settlements (9%). Clinical and water *V. cholerae* strains in the same household were more closely related than different households suggesting both person-to-person and water-to-person transmission. Single-dose kOCV vaccine effectiveness in the first 24 month after vaccination was 56.9% (95% CI: 18.6%-77.2%), suggesting a single-dose provided modest protection against medically attended cholera during the 24 months post-vaccination.
