## Supplemental Table 1 for "Effectiveness of a single dose of oral cholera vaccine: findings from epidemiological and genomic surveillance of *Vibrio Cholerae* in the Democratic Republic of the Congo (PICHA7 Program)"

### Sheet: Supplemental Table 1
Supplemental Table 1. Single-dose kOCV vaccine effectiveness by time interval for individuals over 1 year of age
Bacterial Culture Data	Non OCV Vaccinated		OCV Vaccinated		Unadjusted vaccine effectiveness OR (95% CI)	Adjusted vaccine effectiveness OR (95% CI)
Time Since December 2021 OCV Campaign (N=521)	Non-Cholera Diarrhea Patient	Cholera Patient	Non-Cholera Patient	Cholera Patient
Time Intervals
0-12 Months	152	18	27	2	62.6% (95% CI: -185.2%, 86.3%)	61.8% (95% CI: -185.2%,86.5%)
12-24 Months	127	173	13	9	50.8% (95% CI: -22.6%, 78.9%)	48.7% (95% CI: -18.1%, 79.9%)
Logistic regression with cholera as outcome and ocv status as a predictor. Adjusted analysis adjusted for continuous age. Participants under 1 year of age and participants with 2 reported doses of OCV excluded from time interval analysis. Participants with 2 reported doses of OCV excluded from age analysis.
